# Assessment of inter-laboratory differences in SARS-CoV-2 consensus genome assemblies between public health laboratories in Australia

**DOI:** 10.1101/2021.08.19.21262296

**Authors:** Charles S.P. Foster, Sacha Stelzer-Braid, Ira W. Deveson, Rowena A. Bull, Malinna Yeang, Jane Phan-Au, Mariana Ruiz Silva, Sebastiaan J. van Hal, Rebecca J. Rockett, Vitali Sintchenko, Ki Wook Kim, William D. Rawlinson

## Abstract

Whole-genome sequencing of viral isolates is critical for informing transmission patterns and ongoing evolution of pathogens, especially during a pandemic. However, when genomes have low variability in the early stages of a pandemic, the impact of technical and/or sequencing errors increases. We quantitatively assessed inter-laboratory differences in consensus genome assemblies of 72 matched SARS-CoV-2-positive specimens sequenced at different laboratories in Sydney, Australia. Raw sequence data were assembled using two different bioinformatics pipelines in parallel, and resulting consensus genomes were compared to detect laboratory-specific differences. Matched genome sequences were predominantly concordant, with a median pairwise identity of 99.997%. Identified differences were predominantly driven by ambiguous site content. Ignoring these produced differences in only 2.3% (5/216) of pairwise comparisons, each differing by a single nucleotide. Matched samples were assigned the same Pango lineage in 98.2% (212/216) of pairwise comparisons, and were mostly assigned to the same phylogenetic clade. However, epidemiological inference based only on single nucleotide variant distances may lead to significant differences in the number of defined clusters if variant allele frequency thresholds for consensus genome generation differ between laboratories. These results underscore the need for a unified, best-practices approach to bioinformatics between laboratories working on a common outbreak problem.
