## Supplementary Table S1 for "Assessment of inter-laboratory differences in SARS-CoV-2 consensus genome assemblies between public health laboratories in Australia"

Sample_Name	GISAID_Accession	GISAID_Virus_Name	SRA accession
Sample20_L2-O	EPI_ISL_451632	hCoV-19/Australia/NSW371/2020	SRR15514197
Sample17_L2-O	EPI_ISL_451634	hCoV-19/Australia/NSW374/2020	SRR15514198
Sample67_L2-O	EPI_ISL_593754	hCoV-19/Australia/NSW1145/2020	SRR15514199
Sample69_L2-O	EPI_ISL_593753	hCoV-19/Australia/NSW1143/2020	SRR15514200
Sample11_L2-O	EPI_ISL_451636	hCoV-19/Australia/NSW376/2020	SRR15514201
Sample70_L2-O	EPI_ISL_593751	hCoV-19/Australia/NSW1141/2020	SRR15514202
Sample68_L2-O	EPI_ISL_593752	hCoV-19/Australia/NSW1142/2020	SRR15514203
Sample7_L2-O	EPI_ISL_591504	hCoV-19/Australia/NSW993/2020	SRR15514204
Sample44_L2-O	EPI_ISL_593748	hCoV-19/Australia/NSW1137/2020	SRR15514205
Sample29_L2-O	EPI_ISL_593749	hCoV-19/Australia/NSW1139/2020	SRR15514206
Sample47_L2-O	EPI_ISL_591503	hCoV-19/Australia/NSW992/2020	SRR15514207
Sample22_L2-O	EPI_ISL_593747	hCoV-19/Australia/NSW1136/2020	SRR15514208
Sample21_L2-O	EPI_ISL_593746	hCoV-19/Australia/NSW1135/2020	SRR15514209
Sample49_L2-O	EPI_ISL_593750	hCoV-19/Australia/NSW1140/2020	SRR15514210
Sample60_L2-O	EPI_ISL_593743	hCoV-19/Australia/NSW1130/2020	SRR15514211
Sample9_L2-O	EPI_ISL_451635	hCoV-19/Australia/NSW375/2020	SRR15514212
Sample66_L2-O	EPI_ISL_591502	hCoV-19/Australia/NSW989/2020	SRR15514213
Sample62_L2-O	EPI_ISL_593742	hCoV-19/Australia/NSW1129/2020	SRR15514214
Sample65_L2-O	EPI_ISL_699642	hCoV-19/Australia/NSW1128/2020	SRR15514215
Sample61_L2-O	EPI_ISL_593741	hCoV-19/Australia/NSW1127/2020	SRR15514216
Sample63_L2-O	EPI_ISL_593740	hCoV-19/Australia/NSW1126/2020	SRR15514217
Sample64_L2-O	EPI_ISL_593734	hCoV-19/Australia/NSW1120/2020	SRR15514218
Sample52_L2-O	EPI_ISL_593726	hCoV-19/Australia/NSW1111/2020	SRR15514219
Sample51_L2-O	EPI_ISL_545015	hCoV-19/Australia/NSW943/2020	SRR15514220
Sample58_L2-O	EPI_ISL_593725	hCoV-19/Australia/NSW1110/2020	SRR15514221
Sample55_L2-O	EPI_ISL_593724	hCoV-19/Australia/NSW1109/2020	SRR15514222
Sample16_L2-O	EPI_ISL_699649	hCoV-19/Australia/NSW372/2020	SRR15514223
Sample54_L2-O	EPI_ISL_593723	hCoV-19/Australia/NSW1108/2020	SRR15514224
Sample59_L2-O	EPI_ISL_593718	hCoV-19/Australia/NSW1103/2020	SRR15514225
Sample56_L2-O	EPI_ISL_545010	hCoV-19/Australia/NSW938/2020	SRR15514226
Sample57_L2-O	EPI_ISL_593713	hCoV-19/Australia/NSW1098/2020	SRR15514227
Sample48_L2-O	EPI_ISL_593712	hCoV-19/Australia/NSW1083/2020	SRR15514228
Sample53_L2-O	EPI_ISL_593709	hCoV-19/Australia/NSW1069/2020	SRR15514229
Sample38_L2-O	EPI_ISL_593690	hCoV-19/Australia/NSW1038/2020	SRR15514230
Sample30_L2-O	EPI_ISL_593688	hCoV-19/Australia/NSW1036/2020	SRR15514231
Sample43_L2-O	EPI_ISL_593687	hCoV-19/Australia/NSW1035/2020	SRR15514232
Sample45_L2-O	EPI_ISL_593694	hCoV-19/Australia/NSW1042/2020	SRR15514233
Sample18_L2-O	EPI_ISL_451633	hCoV-19/Australia/NSW373/2020	SRR15514234
Sample32_L2-O	EPI_ISL_593689	hCoV-19/Australia/NSW1037/2020	SRR15514235
Sample72_L2-O	EPI_ISL_593711	hCoV-19/Australia/NSW1077/2020	SRR15514236
Sample71_L2-O	EPI_ISL_593710	hCoV-19/Australia/NSW1076/2020	SRR15514237
Sample6_L2-O	EPI_ISL_593708	hCoV-19/Australia/NSW1068/2020	SRR15514238
Sample46_L2-O	EPI_ISL_593698	hCoV-19/Australia/NSW1046/2020	SRR15514239
Sample33_L2-O	EPI_ISL_593697	hCoV-19/Australia/NSW1045/2020	SRR15514240
Sample39_L2-O	EPI_ISL_593696	hCoV-19/Australia/NSW1044/2020	SRR15514241
Sample28_L2-O	EPI_ISL_593695	hCoV-19/Australia/NSW1043/2020	SRR15514242
Sample36_L2-O	EPI_ISL_593693	hCoV-19/Australia/NSW1041/2020	SRR15514243
Sample40_L2-O	EPI_ISL_593691	hCoV-19/Australia/NSW1039/2020	SRR15514244
Sample13_L2-O	EPI_ISL_451521	hCoV-19/Australia/NSW256/2020	SRR15514245
Sample37_L2-O	EPI_ISL_593692	hCoV-19/Australia/NSW1040/2020	SRR15514246
Sample1_L2-O	EPI_ISL_593707	hCoV-19/Australia/NSW1055/2020	SRR15514247
Sample4_L2-O	EPI_ISL_593706	hCoV-19/Australia/NSW1054/2020	SRR15514248
Sample3_L2-O	EPI_ISL_593703	hCoV-19/Australia/NSW1051/2020	SRR15514249
Sample2_L2-O	EPI_ISL_593702	hCoV-19/Australia/NSW1050/2020	SRR15514250
Sample41_L2-O	EPI_ISL_593701	hCoV-19/Australia/NSW1049/2020	SRR15514251
Sample42_L2-O	EPI_ISL_593700	hCoV-19/Australia/NSW1048/2020	SRR15514252
Sample8_L2-O	EPI_ISL_593683	hCoV-19/Australia/NSW1026/2020	SRR15514253
Sample5_L2-O	EPI_ISL_593705	hCoV-19/Australia/NSW1053/2020	SRR15514254
Sample15_L2-O	EPI_ISL_498751	hCoV-19/Australia/NSW641/2020	SRR15514255
Sample12_L2-O	EPI_ISL_451519	hCoV-19/Australia/NSW254/2020	SRR15514256
Sample35_L2-O	EPI_ISL_593685	hCoV-19/Australia/NSW1033/2020	SRR15514257
Sample34_L2-O	EPI_ISL_593684	hCoV-19/Australia/NSW1032/2020	SRR15514258
Sample31_L2-O	EPI_ISL_593686	hCoV-19/Australia/NSW1034/2020	SRR15514259
Sample50_L2-O	EPI_ISL_593699	hCoV-19/Australia/NSW1047/2020	SRR15514260
Sample26_L2-O	EPI_ISL_455099	hCoV-19/Australia/NSW560/2020	SRR15514261
Sample19_L2-O	EPI_ISL_455096	hCoV-19/Australia/NSW557/2020	SRR15514262
Sample27_L2-O	EPI_ISL_455093	hCoV-19/Australia/NSW554/2020	SRR15514263
Sample25_L2-O	EPI_ISL_455092	hCoV-19/Australia/NSW553/2020	SRR15514264
Sample23_L2-O	EPI_ISL_455091	hCoV-19/Australia/NSW552/2020	SRR15514265
Sample24_L2-O	EPI_ISL_455090	hCoV-19/Australia/NSW551/2020	SRR15514266
Sample10_L2-O	EPI_ISL_451517	hCoV-19/Australia/NSW252/2020	SRR15514267
Sample14_L2-O	EPI_ISL_451518	hCoV-19/Australia/NSW253/2020	SRR15514268
