## Supplementary Table S2 for "Assessment of inter-laboratory differences in SARS-CoV-2 consensus genome assemblies between public health laboratories in Australia"

Sequence1	Sequence2	Comparison Class	Pairwise Identity (%)	Lineage: Seq1	Lineage: Seq2	Same Lineage	Number of Differences: Total	Number of Differences: Ambiguous	Number of Differences: Non-Ambiguous	Base Differences: Total	Base Differences: Ambiguous	Base Differences: Non-Ambiguous
Sample1_L2-O	Sample1_L2-N	Lab2-New vs Lab2-Original	99.97	B.1.36	B.1.36	TRUE	8	8	0	G4432S; C5806S; G8522K; G13204K; C14481Y; G17251K; A21407R; A22813R	G4432S; C5806S; G8522K; G13204K; C14481Y; G17251K; A21407R; A22813R	-
Sample2_L2-O	Sample2_L2-N	Lab2-New vs Lab2-Original	99.99	B.1	B.1	TRUE	4	4	0	C635Y; C18325Y; A22557M; C25524Y	C635Y; C18325Y; A22557M; C25524Y	-
Sample3_L2-O	Sample3_L2-N	Lab2-New vs Lab2-Original	99.99	B.1.2	B.1.2	TRUE	2	2	0	C6395Y; A29172M	C6395Y; A29172M	-
Sample4_L2-O	Sample4_L2-N	Lab2-New vs Lab2-Original	99.95	B.1	B.1	TRUE	14	14	0	C337Y; C7398Y; C7772Y; A12837W; G13574K; A13660R; C14539Y; C18529Y; G18673S; G24936K; A27301R; C27638Y; G29198S; G29408R	C337Y; C7398Y; C7772Y; A12837W; G13574K; A13660R; C14539Y; C18529Y; G18673S; G24936K; A27301R; C27638Y; G29198S; G29408R	-
Sample5_L2-N	Sample5_L2-O	Lab2-New vs Lab2-Original	99.99	D.2	D.2	TRUE	2	2	0	R14492A; S21649C	R14492A; S21649C	-
Sample6_L2-N	Sample6_L2-O	Lab2-New vs Lab2-Original	99.96	B.1	B.1	TRUE	12	12	0	Y313C; W555A; S645G; W1476T; Y12902C; S13766G; Y14579C; Y18417T; Y24461C; Y24985T; Y26207C; Y27297C	Y313C; W555A; S645G; W1476T; Y12902C; S13766G; Y14579C; Y18417T; Y24461C; Y24985T; Y26207C; Y27297C	-
Sample7_L2-O	Sample7_L2-N	Lab2-New vs Lab2-Original	99.99	D.2	D.2	TRUE	2	2	0	G5743S; T5744Y	G5743S; T5744Y	-
Sample8_L2-N	Sample8_L2-O	Lab2-New vs Lab2-Original	100	B.1	B.1	TRUE	0	0	0	-	-	-
Sample9_L2-O	Sample9_L2-N	Lab2-New vs Lab2-Original	99.9965993334694	B.4.6	B.4.6	TRUE	1	1	0	C11071Y	C11071Y	-
Sample10_L2-N	Sample10_L2-O	Lab2-New vs Lab2-Original	99.99	B.4.6	B.4.6	TRUE	2	2	0	R3496G; K15447G	R3496G; K15447G	-
Sample11_L2-O	Sample11_L2-N	Lab2-New vs Lab2-Original	99.9965981766227	B.4.6	B.4.6	TRUE	1	1	0	G28265S	G28265S	-
Sample12_L2-N	Sample12_L2-O	Lab2-New vs Lab2-Original	99.9965994491108	B.4.6	B.4.6	TRUE	1	1	0	Y8655T	Y8655T	-
Sample13_L2-N	Sample13_L2-O	Lab2-New vs Lab2-Original	100	B.4.6	B.4.6	TRUE	0	0	0	-	-	-
Sample14_L2-O	Sample14_L2-N	Lab2-New vs Lab2-Original	100	B.1.319	B.1.319	TRUE	0	0	0	-	-	-
Sample15_L2-O	Sample15_L2-N	Lab2-New vs Lab2-Original	100	A.1	A.1	TRUE	0	0	0	-	-	-
Sample16_L2-N	Sample16_L2-O	Lab2-New vs Lab2-Original	99.98	B.4.6	B.4.6	TRUE	5	5	0	Y11889C; R12558A; Y12654C; M26201C; Y27626T	Y11889C; R12558A; Y12654C; M26201C; Y27626T	-
Sample17_L2-N	Sample17_L2-O	Lab2-New vs Lab2-Original	99.99	A	A	TRUE	2	2	0	R10759G; M28257A	R10759G; M28257A	-
Sample18_L2-N	Sample18_L2-O	Lab2-New vs Lab2-Original	99.99	B.1	B.1	TRUE	3	3	0	W26680T; Y27700C; S29088C	W26680T; Y27700C; S29088C	-
Sample19_L2-N	Sample19_L2-O	Lab2-New vs Lab2-Original	100	A.2.2	A.2.2	TRUE	0	0	0	-	-	-
Sample20_L2-N	Sample20_L2-O	Lab2-New vs Lab2-Original	100	B.1	B.1	TRUE	0	0	0	-	-	-
Sample21_L2-O	Sample21_L2-N	Lab2-New vs Lab2-Original	100	B.6	B.6	TRUE	0	0	0	-	-	-
Sample22_L2-O	Sample22_L2-N	Lab2-New vs Lab2-Original	99.9965994491108	B.6	B.6	TRUE	1	1	0	G27150K	G27150K	-
Sample23_L2-O	Sample23_L2-N	Lab2-New vs Lab2-Original	99.98	B.1	B.1	TRUE	5	5	0	G5743S; T5744Y; G5765R; G5766S; A6072W	G5743S; T5744Y; G5765R; G5766S; A6072W	-
Sample24_L2-O	Sample24_L2-N	Lab2-New vs Lab2-Original	99.9965994491108	B.1	B.1	TRUE	1	1	0	C24373Y	C24373Y	-
Sample25_L2-N	Sample25_L2-O	Lab2-New vs Lab2-Original	99.9965994491108	B.1	B.1	TRUE	1	1	0	Y29645C	Y29645C	-
Sample26_L2-N	Sample26_L2-O	Lab2-New vs Lab2-Original	100	A	A	TRUE	0	0	0	-	-	-
Sample27_L2-O	Sample27_L2-N	Lab2-New vs Lab2-Original	100	B.1	B.1	TRUE	0	0	0	-	-	-
Sample28_L2-O	Sample28_L2-N	Lab2-New vs Lab2-Original	99.9965994491108	B.1.1.189	B.1.1.189	TRUE	1	1	0	G29557K	G29557K	-
Sample29_L2-O	Sample29_L2-N	Lab2-New vs Lab2-Original	99.99	B.1	B.1	TRUE	2	2	0	C1913Y; T28838Y	C1913Y; T28838Y	-
Sample30_L2-O	Sample30_L2-N	Lab2-New vs Lab2-Original	99.97	B.1.36.38	B.1.36.38	TRUE	8	8	0	C4668Y; C10191Y; C13239Y; C16332Y; G18108K; C25919Y; C26273Y; T27267Y	C4668Y; C10191Y; C13239Y; C16332Y; G18108K; C25919Y; C26273Y; T27267Y	-
Sample31_L2-N	Sample31_L2-O	Lab2-New vs Lab2-Original	100	B.1	B.1	TRUE	0	0	0	-	-	-
Sample32_L2-O	Sample32_L2-N	Lab2-New vs Lab2-Original	99.99	B.1.1.133	B.1.1.133	TRUE	2	2	0	T2700Y; G3569R	T2700Y; G3569R	-
Sample33_L2-O	Sample33_L2-N	Lab2-New vs Lab2-Original	99.99	C.35	C.35	TRUE	4	4	0	C18807Y; C25156Y; C27008Y; C27633Y	C18807Y; C25156Y; C27008Y; C27633Y	-
Sample34_L2-O	Sample34_L2-N	Lab2-New vs Lab2-Original	99.99	B.1.596	B.1.2	FALSE	4	4	0	G11747R; T21307W; G21308R; C28476Y	G11747R; T21307W; G21308R; C28476Y	-
Sample35_L2-N	Sample35_L2-O	Lab2-New vs Lab2-Original	100	B.1	B.1	TRUE	0	0	0	-	-	-
Sample36_L2-N	Sample36_L2-O	Lab2-New vs Lab2-Original	100	B.1.1	B.1.1	TRUE	0	0	0	-	-	-
Sample37_L2-O	Sample37_L2-N	Lab2-New vs Lab2-Original	100	B.1.1.133	B.1.1.133	TRUE	0	0	0	-	-	-
Sample38_L2-O	Sample38_L2-N	Lab2-New vs Lab2-Original	100	B.1.2	B.1.2	TRUE	0	0	0	-	-	-
Sample39_L2-N	Sample39_L2-O	Lab2-New vs Lab2-Original	100	B.1.1.70	B.1.1.70	TRUE	0	0	0	-	-	-
Sample40_L2-N	Sample40_L2-O	Lab2-New vs Lab2-Original	99.9965994491108	B.1.1.254	B.1.1.254	TRUE	1	1	0	Y28570C	Y28570C	-
Sample41_L2-N	Sample41_L2-O	Lab2-New vs Lab2-Original	100	B.1.36.8	B.1.36.8	TRUE	0	0	0	-	-	-
Sample42_L2-N	Sample42_L2-O	Lab2-New vs Lab2-Original	99.99	B.1.36	B.1.36	TRUE	3	3	0	R7079A; Y7764C; Y28380T	R7079A; Y7764C; Y28380T	-
Sample43_L2-O	Sample43_L2-N	Lab2-New vs Lab2-Original	99.9965994491108	B.1.1.28	B.1.1.28	TRUE	1	1	0	C29423Y	C29423Y	-
Sample44_L2-O	Sample44_L2-N	Lab2-New vs Lab2-Original	100	B.1	B.1	TRUE	0	0	0	-	-	-
Sample45_L2-N	Sample45_L2-O	Lab2-New vs Lab2-Original	99.9965994491108	B.1.1.317	B.1.1.317	TRUE	1	1	0	R428G	R428G	-
Sample46_L2-O	Sample46_L2-N	Lab2-New vs Lab2-Original	99.9965994491108	B.1.1.28	B.1.1.28	TRUE	1	1	0	G28198R	G28198R	-
Sample47_L2-N	Sample47_L2-O	Lab2-New vs Lab2-Original	100	D.2	D.2	TRUE	0	0	0	-	-	-
Sample48_L2-N	Sample48_L2-O	Lab2-New vs Lab2-Original	99.96	B.1.1.284	B.1.1.284	TRUE	12	12	0	Y2910C; Y7170C; Y7955C; Y8076C; K9123G; M9266A; Y9430C; W9496A; Y9636C; R14184A; Y22023C; Y26459T	Y2910C; Y7170C; Y7955C; Y8076C; K9123G; M9266A; Y9430C; W9496A; Y9636C; R14184A; Y22023C; Y26459T	-
Sample49_L2-O	Sample49_L2-N	Lab2-New vs Lab2-Original	100	B.1.1	B.1.1	TRUE	0	0	0	-	-	-
Sample50_L2-O	Sample50_L2-N	Lab2-New vs Lab2-Original	99.99	D.2	D.2	TRUE	2	2	0	G5743S; T5744Y	G5743S; T5744Y	-
Sample51_L2-O	Sample51_L2-N	Lab2-New vs Lab2-Original	100	B.1	B.1	TRUE	0	0	0	-	-	-
Sample52_L2-N	Sample52_L2-O	Lab2-New vs Lab2-Original	99.9965994491108	B.1	B.1	TRUE	1	1	0	Y3176C	Y3176C	-
Sample53_L2-N	Sample53_L2-O	Lab2-New vs Lab2-Original	100	B.1	B.1	TRUE	0	0	0	-	-	-
Sample54_L2-N	Sample54_L2-O	Lab2-New vs Lab2-Original	99.9965994491108	B.1.1.431	B.1.1.431	TRUE	1	1	0	Y6504C	Y6504C	-
Sample55_L2-O	Sample55_L2-N	Lab2-New vs Lab2-Original	99.9965994491108	B.1	B.1	TRUE	1	1	0	G6527S	G6527S	-
Sample56_L2-O	Sample56_L2-N	Lab2-New vs Lab2-Original	100	D.2	D.2	TRUE	0	0	0	-	-	-
Sample57_L2-O	Sample57_L2-N	Lab2-New vs Lab2-Original	99.9965994491108	B.1.240	B.1.240	TRUE	1	1	0	G12334K	G12334K	-
Sample58_L2-N	Sample58_L2-O	Lab2-New vs Lab2-Original	100	B.1.1	B.1.1	TRUE	0	0	0	-	-	-
Sample59_L2-N	Sample59_L2-O	Lab2-New vs Lab2-Original	99.99	B.1.1.25	B.1.1.25	TRUE	3	3	0	Y5748T; Y13038C; K22664T	Y5748T; Y13038C; K22664T	-
Sample60_L2-O	Sample60_L2-N	Lab2-New vs Lab2-Original	99.996599102163	B.1.1.216	B.1.1.216	TRUE	1	1	0	G2642R	G2642R	-
Sample61_L2-N	Sample61_L2-O	Lab2-New vs Lab2-Original	100	B.1.1.353	B.1.1.353	TRUE	0	0	0	-	-	-
Sample62_L2-O	Sample62_L2-N	Lab2-New vs Lab2-Original	100	B.1.258.9	B.1.258.9	TRUE	0	0	0	-	-	-
Sample63_L2-O	Sample63_L2-N	Lab2-New vs Lab2-Original	99.9965994491108	B.1.36.1	B.1.36.1	TRUE	1	1	0	C2623Y	C2623Y	-
Sample64_L2-N	Sample64_L2-O	Lab2-New vs Lab2-Original	99.99	B.1.36	B.1.36	TRUE	2	2	0	S5743G; Y5744T	S5743G; Y5744T	-
Sample65_L2-O	Sample65_L2-N	Lab2-New vs Lab2-Original	100	B.1.1	B.1.1	TRUE	0	0	0	-	-	-
Sample66_L2-O	Sample66_L2-N	Lab2-New vs Lab2-Original	100	D.2	D.2	TRUE	0	0	0	-	-	-
Sample67_L2-O	Sample67_L2-N	Lab2-New vs Lab2-Original	99.9963772053762	B.1.564.1	B.1.564.1	TRUE	1	1	0	T10711K	T10711K	-
Sample68_L2-O	Sample68_L2-N	Lab2-New vs Lab2-Original	99.9965994491108	B.1.160	B.1.160	TRUE	1	1	0	T26026W	T26026W	-
Sample69_L2-O	Sample69_L2-N	Lab2-New vs Lab2-Original	100	B.1.36	B.1.36	TRUE	0	0	0	-	-	-
Sample70_L2-O	Sample70_L2-N	Lab2-New vs Lab2-Original	99.99	B.1.221	B.1.221	TRUE	2	2	0	C3874Y; A17677R	C3874Y; A17677R	-
Sample71_L2-N	Sample71_L2-O	Lab2-New vs Lab2-Original	100	B.1.2	B.1.2	TRUE	0	0	0	-	-	-
Sample72_L2-N	Sample72_L2-O	Lab2-New vs Lab2-Original	100	B.1.1.28	B.1.1.28	TRUE	0	0	0	-	-	-
Sample1_L1	Sample1_L2-N	Lab1 vs Lab2-New	99.96	B.1.36	B.1.36	TRUE	13	13	0	G4432S; C5806S; G8522K; G13204K; C14481Y; G17251K; Y18880T; A21407R; Y21658T; Y21661C; Y22646T; A22813R; G29693K	G4432S; C5806S; G8522K; G13204K; C14481Y; G17251K; Y18880T; A21407R; Y21658T; Y21661C; Y22646T; A22813R; G29693K	-
Sample2_L1	Sample2_L2-N	Lab1 vs Lab2-New	99.98	B.1	B.1	TRUE	6	6	0	C18325Y; Y18931C; A22557M; C25524Y; Y28256C; C29746Y	C18325Y; Y18931C; A22557M; C25524Y; Y28256C; C29746Y	-
Sample3_L2-N	Sample3_L1	Lab1 vs Lab2-New	99.9966421543937	B.1.2	B.1.2	TRUE	1	1	0	M29172A	M29172A	-
Sample4_L2-N	Sample4_L1	Lab1 vs Lab2-New	99.94	B.1	B.1	TRUE	18	18	0	Y337C; Y7398C; Y7772C; W12837A; K13574G; R13660A; Y14539C; A16959W; Y18529C; S18673G; T21585Y; A22801R; C23303Y; K24936G; R27301A; Y27638C; S29198G; R29408G	Y337C; Y7398C; Y7772C; W12837A; K13574G; R13660A; Y14539C; A16959W; Y18529C; S18673G; T21585Y; A22801R; C23303Y; K24936G; R27301A; Y27638C; S29198G; R29408G	-
Sample5_L2-N	Sample5_L1	Lab1 vs Lab2-New	100	D.2	D.2	TRUE	0	0	0	-	-	-
Sample6_L2-N	Sample6_L1	Lab1 vs Lab2-New	99.91	B.1	B.1	TRUE	27	26	1	Y313C; W555A; S645G; T1059Y; W1476T; Y12902C; S13766G; Y14579C; C15116Y; G15449S; C15947Y; C16292Y; Y18417T; A18437T; G19351S; A22164W; C22692Y; G23406R; T23431Y; T23821Y; Y24461C; Y24985T; Y26207C; T27101K; Y27297C; G28722S; C29787Y	Y313C; W555A; S645G; T1059Y; W1476T; Y12902C; S13766G; Y14579C; C15116Y; G15449S; C15947Y; C16292Y; Y18417T; G19351S; A22164W; C22692Y; G23406R; T23431Y; T23821Y; Y24461C; Y24985T; Y26207C; T27101K; Y27297C; G28722S; C29787Y	A18437T
Sample7_L1	Sample7_L2-N	Lab1 vs Lab2-New	99.99	D.2	D.2	TRUE	2	2	0	G5743S; T5744Y	G5743S; T5744Y	-
Sample8_L1	Sample8_L2-N	Lab1 vs Lab2-New	99.99	B.1	B.1	TRUE	2	2	0	K18410G; S25702G	K18410G; S25702G	-
Sample9_L1	Sample9_L2-N	Lab1 vs Lab2-New	100	B.4.6	B.4.6	TRUE	0	0	0	-	-	-
Sample10_L1	Sample10_L2-N	Lab1 vs Lab2-New	99.9966421543937	B.4.6	B.4.6	TRUE	1	1	0	G15447K	G15447K	-
Sample11_L2-N	Sample11_L1	Lab1 vs Lab2-New	99.9966409136715	B.4.6	B.4.6	TRUE	1	1	0	S28265G	S28265G	-
Sample12_L2-N	Sample12_L1	Lab1 vs Lab2-New	99.9966421543937	B.4.6	B.4.6	TRUE	1	1	0	Y8655T	Y8655T	-
Sample13_L1	Sample13_L2-N	Lab1 vs Lab2-New	100	B.4.6	B.4.6	TRUE	0	0	0	-	-	-
Sample14_L1	Sample14_L2-N	Lab1 vs Lab2-New	100	B.1.319	B.1.319	TRUE	0	0	0	-	-	-
Sample15_L1	Sample15_L2-N	Lab1 vs Lab2-New	99.9966421543937	A.1	A.1	TRUE	1	1	0	Y29187T	Y29187T	-
Sample16_L2-N	Sample16_L1	Lab1 vs Lab2-New	99.99	B.4.6	B.4.6	TRUE	3	3	0	Y12654C; M26201C; Y27626T	Y12654C; M26201C; Y27626T	-
Sample17_L2-N	Sample17_L1	Lab1 vs Lab2-New	99.99	A	A	TRUE	2	2	0	R10759G; M28257A	R10759G; M28257A	-
Sample18_L1	Sample18_L2-N	Lab1 vs Lab2-New	99.99	B.1	B.1	TRUE	2	2	0	T26680W; C29088S	T26680W; C29088S	-
Sample19_L1	Sample19_L2-N	Lab1 vs Lab2-New	99.9966421543937	A.2.2	A.2.2	TRUE	1	1	0	G29740S	G29740S	-
Sample20_L2-N	Sample20_L1	Lab1 vs Lab2-New	99.99	B.1	B.1	TRUE	2	2	0	A1596W; G1738R	A1596W; G1738R	-
Sample21_L2-N	Sample21_L1	Lab1 vs Lab2-New	100	B.6	B.6	TRUE	0	0	0	-	-	-
Sample22_L1	Sample22_L2-N	Lab1 vs Lab2-New	99.9966421543937	B.6	B.6	TRUE	1	1	0	K26570G	K26570G	-
Sample23_L1	Sample23_L2-N	Lab1 vs Lab2-New	99.98	B.1	B.1	TRUE	5	5	0	G5743S; T5744Y; G5765R; G5766S; A6072W	G5743S; T5744Y; G5765R; G5766S; A6072W	-
Sample24_L2-N	Sample24_L1	Lab1 vs Lab2-New	100	B.1	B.1	TRUE	0	0	0	-	-	-
Sample25_L1	Sample25_L2-N	Lab1 vs Lab2-New	100	B.1	B.1	TRUE	0	0	0	-	-	-
Sample26_L1	Sample26_L2-N	Lab1 vs Lab2-New	100	A	A	TRUE	0	0	0	-	-	-
Sample27_L1	Sample27_L2-N	Lab1 vs Lab2-New	100	B.1	B.1	TRUE	0	0	0	-	-	-
Sample28_L2-N	Sample28_L1	Lab1 vs Lab2-New	100	B.1.1.189	B.1.1.189	TRUE	0	0	0	-	-	-
Sample29_L1	Sample29_L2-N	Lab1 vs Lab2-New	100	B.1	B.1	TRUE	0	0	0	-	-	-
Sample30_L1	Sample30_L2-N	Lab1 vs Lab2-New	99.98	B.1.36.38	B.1.36.38	TRUE	7	7	0	C10191Y; C13239Y; Y17455C; G18108K; C25919Y; C26273Y; T27267Y	C10191Y; C13239Y; Y17455C; G18108K; C25919Y; C26273Y; T27267Y	-
Sample31_L2-N	Sample31_L1	Lab1 vs Lab2-New	99.9966415905427	B.1	B.1	TRUE	1	1	0	W78T	W78T	-
Sample32_L1	Sample32_L2-N	Lab1 vs Lab2-New	100	B.1.1.133	B.1.1.133	TRUE	0	0	0	-	-	-
Sample33_L2-N	Sample33_L1	Lab1 vs Lab2-New	99.9966421543937	C.35	C.35	TRUE	1	1	0	Y27008C	Y27008C	-
Sample34_L1	Sample34_L2-N	Lab1 vs Lab2-New	99.99	B.1.596	B.1.2	FALSE	2	2	0	T21307W; G21308R	T21307W; G21308R	-
Sample35_L2-N	Sample35_L1	Lab1 vs Lab2-New	100	B.1	B.1	TRUE	0	0	0	-	-	-
Sample36_L2-N	Sample36_L1	Lab1 vs Lab2-New	100	B.1.1	B.1.1	TRUE	0	0	0	-	-	-
Sample37_L1	Sample37_L2-N	Lab1 vs Lab2-New	100	B.1.1.133	B.1.1.133	TRUE	0	0	0	-	-	-
Sample38_L2-N	Sample38_L1	Lab1 vs Lab2-New	100	B.1.2	B.1.2	TRUE	0	0	0	-	-	-
Sample39_L2-N	Sample39_L1	Lab1 vs Lab2-New	99.98	B.1.1.70	B.1.1	FALSE	7	7	0	G15975R; T19721Y; G19735K; C23734Y; T23932Y; C25156Y; C28762Y	G15975R; T19721Y; G19735K; C23734Y; T23932Y; C25156Y; C28762Y	-
Sample40_L2-N	Sample40_L1	Lab1 vs Lab2-New	99.99	B.1.1.254	B.1.1.254	TRUE	2	2	0	C11074Y; Y28570C	C11074Y; Y28570C	-
Sample41_L1	Sample41_L2-N	Lab1 vs Lab2-New	100	B.1.36.8	B.1.36.8	TRUE	0	0	0	-	-	-
Sample42_L2-N	Sample42_L1	Lab1 vs Lab2-New	99.9966386554622	B.1.36	B.1.36	TRUE	1	1	0	R7079A	R7079A	-
Sample43_L1	Sample43_L2-N	Lab1 vs Lab2-New	100	B.1.1.28	B.1.1.28	TRUE	0	0	0	-	-	-
Sample44_L1	Sample44_L2-N	Lab1 vs Lab2-New	100	B.1	B.1	TRUE	0	0	0	-	-	-
Sample45_L2-N	Sample45_L1	Lab1 vs Lab2-New	99.9966420416387	B.1.1.317	B.1.1.317	TRUE	1	1	0	R428G	R428G	-
Sample46_L1	Sample46_L2-N	Lab1 vs Lab2-New	99.99	B.1.1.28	B.1.1.28	TRUE	2	2	0	G28198R; Y29812T	G28198R; Y29812T	-
Sample47_L2-N	Sample47_L1	Lab1 vs Lab2-New	99.98	D.2	D.2	TRUE	6	6	0	G2076R; T4608Y; T5619Y; C5673Y; C6701Y; G8747S	G2076R; T4608Y; T5619Y; C5673Y; C6701Y; G8747S	-
Sample48_L1	Sample48_L2-N	Lab1 vs Lab2-New	99.96	B.1.1.284	B.1.1.284	TRUE	11	11	0	C7170Y; C7955Y; G9123K; A9266M; C9430Y; A9496W; C9636Y; T22023Y; Y22620C; R26075A; Y26876C	C7170Y; C7955Y; G9123K; A9266M; C9430Y; A9496W; C9636Y; T22023Y; Y22620C; R26075A; Y26876C	-
Sample49_L1	Sample49_L2-N	Lab1 vs Lab2-New	100	B.1.1	B.1.1	TRUE	0	0	0	-	-	-
Sample50_L1	Sample50_L2-N	Lab1 vs Lab2-New	99.98	D.2	D.2	TRUE	7	6	1	G5743S; T5744Y; T27995C; R28884A; R28885A; S28886C; K29714G	G5743S; T5744Y; R28884A; R28885A; S28886C; K29714G	T27995C
Sample51_L2-N	Sample51_L1	Lab1 vs Lab2-New	100	B.1	B.1	TRUE	0	0	0	-	-	-
Sample52_L2-N	Sample52_L1	Lab1 vs Lab2-New	100	B.1	B.1	TRUE	0	0	0	-	-	-
Sample53_L1	Sample53_L2-N	Lab1 vs Lab2-New	100	B.1	B.1	TRUE	0	0	0	-	-	-
Sample54_L1	Sample54_L2-N	Lab1 vs Lab2-New	100	B.1.1.431	B.1.1.431	TRUE	0	0	0	-	-	-
Sample55_L1	Sample55_L2-N	Lab1 vs Lab2-New	100	B.1	B.1	TRUE	0	0	0	-	-	-
Sample56_L1	Sample56_L2-N	Lab1 vs Lab2-New	100	D.2	D.2	TRUE	0	0	0	-	-	-
Sample57_L1	Sample57_L2-N	Lab1 vs Lab2-New	99.9966421543937	B.1.240	B.1.240	TRUE	1	1	0	G12334K	G12334K	-
Sample58_L2-N	Sample58_L1	Lab1 vs Lab2-New	99.9965659340659	B.1.1	B.1.1	TRUE	1	1	0	S71C	S71C	-
Sample59_L1	Sample59_L2-N	Lab1 vs Lab2-New	100	B.1.1.25	B.1.1.25	TRUE	0	0	0	-	-	-
Sample60_L1	Sample60_L2-N	Lab1 vs Lab2-New	100	B.1.1.216	B.1.1.216	TRUE	0	0	0	-	-	-
Sample61_L1	Sample61_L2-N	Lab1 vs Lab2-New	100	B.1.1.353	B.1.1.353	TRUE	0	0	0	-	-	-
Sample62_L1	Sample62_L2-N	Lab1 vs Lab2-New	100	B.1.258.9	B.1.258.9	TRUE	0	0	0	-	-	-
Sample63_L1	Sample63_L2-N	Lab1 vs Lab2-New	100	B.1.36.1	B.1.36.1	TRUE	0	0	0	-	-	-
Sample64_L1	Sample64_L2-N	Lab1 vs Lab2-New	99.99	B.1.36	B.1.36	TRUE	2	2	0	G5743S; T5744Y	G5743S; T5744Y	-
Sample65_L1	Sample65_L2-N	Lab1 vs Lab2-New	100	B.1.1	B.1.1	TRUE	0	0	0	-	-	-
Sample66_L2-N	Sample66_L1	Lab1 vs Lab2-New	100	D.2	D.2	TRUE	0	0	0	-	-	-
Sample67_L1	Sample67_L2-N	Lab1 vs Lab2-New	100	B.1.564.1	B.1.564.1	TRUE	0	0	0	-	-	-
Sample68_L1	Sample68_L2-N	Lab1 vs Lab2-New	100	B.1.160	B.1.160	TRUE	0	0	0	-	-	-
Sample69_L1	Sample69_L2-N	Lab1 vs Lab2-New	100	B.1.36	B.1.36	TRUE	0	0	0	-	-	-
Sample70_L1	Sample70_L2-N	Lab1 vs Lab2-New	99.9966421543937	B.1.221	B.1.221	TRUE	1	1	0	C3874Y	C3874Y	-
Sample71_L1	Sample71_L2-N	Lab1 vs Lab2-New	100	B.1.2	B.1.2	TRUE	0	0	0	-	-	-
Sample72_L1	Sample72_L2-N	Lab1 vs Lab2-New	100	B.1.1.28	B.1.1.28	TRUE	0	0	0	-	-	-
Sample1_L1	Sample1_L2-O	Lab1 vs Lab2-Original	99.99	B.1.36	B.1.36	TRUE	4	4	0	Y18880T; Y21658T; Y21661C; Y22646T	Y18880T; Y21658T; Y21661C; Y22646T	-
Sample2_L1	Sample2_L2-O	Lab1 vs Lab2-Original	99.99	B.1	B.1	TRUE	3	3	0	Y635C; Y18931C; Y28256C	Y635C; Y18931C; Y28256C	-
Sample3_L2-O	Sample3_L1	Lab1 vs Lab2-Original	99.9965994491108	B.1.2	B.1.2	TRUE	1	1	0	C6395Y	C6395Y	-
Sample4_L2-O	Sample4_L1	Lab1 vs Lab2-Original	99.99	B.1	B.1	TRUE	4	4	0	A16959W; T21585Y; A22801R; C23303Y	A16959W; T21585Y; A22801R; C23303Y	-
Sample5_L1	Sample5_L2-O	Lab1 vs Lab2-Original	99.99	D.2	D.2	TRUE	2	2	0	R14492A; S21649C	R14492A; S21649C	-
Sample6_L1	Sample6_L2-O	Lab1 vs Lab2-Original	99.95	B.1	B.1	TRUE	14	13	1	Y1059T; Y15116C; S15449G; Y15947C; Y16292C; T18437A; S19351G; W22164A; Y22692C; R23406G; Y23431T; Y23821T; K27101T; S28722G	Y1059T; Y15116C; S15449G; Y15947C; Y16292C; S19351G; W22164A; Y22692C; R23406G; Y23431T; Y23821T; K27101T; S28722G	T18437A
Sample7_L2-O	Sample7_L1	Lab1 vs Lab2-Original	100	D.2	D.2	TRUE	0	0	0	-	-	-
Sample8_L1	Sample8_L2-O	Lab1 vs Lab2-Original	99.99	B.1	B.1	TRUE	2	2	0	K18410G; S25702G	K18410G; S25702G	-
Sample9_L2-O	Sample9_L1	Lab1 vs Lab2-Original	99.9965993334694	B.4.6	B.4.6	TRUE	1	1	0	C11071Y	C11071Y	-
Sample10_L1	Sample10_L2-O	Lab1 vs Lab2-Original	99.9965997959878	B.4.6	B.4.6	TRUE	1	1	0	R3496G	R3496G	-
Sample11_L2-O	Sample11_L1	Lab1 vs Lab2-Original	100	B.4.6	B.4.6	TRUE	0	0	0	-	-	-
Sample12_L2-O	Sample12_L1	Lab1 vs Lab2-Original	100	B.4.6	B.4.6	TRUE	0	0	0	-	-	-
Sample13_L1	Sample13_L2-O	Lab1 vs Lab2-Original	100	B.4.6	B.4.6	TRUE	0	0	0	-	-	-
Sample14_L1	Sample14_L2-O	Lab1 vs Lab2-Original	100	B.1.319	B.1.319	TRUE	0	0	0	-	-	-
Sample15_L1	Sample15_L2-O	Lab1 vs Lab2-Original	99.9965994491108	A.1	A.1	TRUE	1	1	0	Y29187T	Y29187T	-
Sample16_L1	Sample16_L2-O	Lab1 vs Lab2-Original	99.99	B.4.6	B.4.6	TRUE	2	2	0	Y11889C; R12558A	Y11889C; R12558A	-
Sample17_L1	Sample17_L2-O	Lab1 vs Lab2-Original	100	A	A	TRUE	0	0	0	-	-	-
Sample18_L1	Sample18_L2-O	Lab1 vs Lab2-Original	99.9965994491108	B.1	B.1	TRUE	1	1	0	Y27700C	Y27700C	-
Sample19_L1	Sample19_L2-O	Lab1 vs Lab2-Original	100	A.2.2	A.2.2	TRUE	0	0	0	-	-	-
Sample20_L2-O	Sample20_L1	Lab1 vs Lab2-Original	99.99	B.1	B.1	TRUE	2	2	0	A1596W; G1738R	A1596W; G1738R	-
Sample21_L2-O	Sample21_L1	Lab1 vs Lab2-Original	100	B.6	B.6	TRUE	0	0	0	-	-	-
Sample22_L1	Sample22_L2-O	Lab1 vs Lab2-Original	99.99	B.6	B.6	TRUE	2	2	0	K26570G; K27150G	K26570G; K27150G	-
Sample23_L1	Sample23_L2-O	Lab1 vs Lab2-Original	100	B.1	B.1	TRUE	0	0	0	-	-	-
Sample24_L2-O	Sample24_L1	Lab1 vs Lab2-Original	99.9965975979041	B.1	B.1	TRUE	1	1	0	C24373Y	C24373Y	-
Sample25_L1	Sample25_L2-O	Lab1 vs Lab2-Original	99.9965994491108	B.1	B.1	TRUE	1	1	0	Y29645C	Y29645C	-
Sample26_L1	Sample26_L2-O	Lab1 vs Lab2-Original	100	A	A	TRUE	0	0	0	-	-	-
Sample27_L1	Sample27_L2-O	Lab1 vs Lab2-Original	100	B.1	B.1	TRUE	0	0	0	-	-	-
Sample28_L2-O	Sample28_L1	Lab1 vs Lab2-Original	99.9965994491108	B.1.1.189	B.1.1.189	TRUE	1	1	0	G29557K	G29557K	-
Sample29_L2-O	Sample29_L1	Lab1 vs Lab2-Original	99.99	B.1	B.1	TRUE	2	2	0	C1913Y; T28838Y	C1913Y; T28838Y	-
Sample30_L2-O	Sample30_L1	Lab1 vs Lab2-Original	99.99	B.1.36.38	B.1.36.38	TRUE	3	3	0	C4668Y; C16332Y; C17455Y	C4668Y; C16332Y; C17455Y	-
Sample31_L1	Sample31_L2-O	Lab1 vs Lab2-Original	100	B.1	B.1	TRUE	0	0	0	-	-	-
Sample32_L1	Sample32_L2-O	Lab1 vs Lab2-Original	99.99	B.1.1.133	B.1.1.133	TRUE	2	2	0	Y2700T; R3569G	Y2700T; R3569G	-
Sample33_L2-O	Sample33_L1	Lab1 vs Lab2-Original	99.99	C.35	C.35	TRUE	3	3	0	C18807Y; C25156Y; C27633Y	C18807Y; C25156Y; C27633Y	-
Sample34_L2-O	Sample34_L1	Lab1 vs Lab2-Original	99.99	B.1.596	B.1.596	TRUE	2	2	0	G11747R; C28476Y	G11747R; C28476Y	-
Sample35_L1	Sample35_L2-O	Lab1 vs Lab2-Original	100	B.1	B.1	TRUE	0	0	0	-	-	-
Sample36_L2-O	Sample36_L1	Lab1 vs Lab2-Original	100	B.1.1	B.1.1	TRUE	0	0	0	-	-	-
Sample37_L1	Sample37_L2-O	Lab1 vs Lab2-Original	100	B.1.1.133	B.1.1.133	TRUE	0	0	0	-	-	-
Sample38_L2-O	Sample38_L1	Lab1 vs Lab2-Original	100	B.1.2	B.1.2	TRUE	0	0	0	-	-	-
Sample39_L2-O	Sample39_L1	Lab1 vs Lab2-Original	99.98	B.1.1.70	B.1.1	FALSE	7	7	0	G15975R; T19721Y; G19735K; C23734Y; T23932Y; C25156Y; C28762Y	G15975R; T19721Y; G19735K; C23734Y; T23932Y; C25156Y; C28762Y	-
Sample40_L1	Sample40_L2-O	Lab1 vs Lab2-Original	99.9965993334694	B.1.1.254	B.1.1.254	TRUE	1	1	0	Y11074C	Y11074C	-
Sample41_L1	Sample41_L2-O	Lab1 vs Lab2-Original	100	B.1.36.8	B.1.36.8	TRUE	0	0	0	-	-	-
Sample42_L2-O	Sample42_L1	Lab1 vs Lab2-Original	99.99	B.1.36	B.1.36	TRUE	2	2	0	C7764Y; T28380Y	C7764Y; T28380Y	-
Sample43_L2-O	Sample43_L1	Lab1 vs Lab2-Original	99.9965994491108	B.1.1.28	B.1.1.28	TRUE	1	1	0	C29423Y	C29423Y	-
Sample44_L2-O	Sample44_L1	Lab1 vs Lab2-Original	100	B.1	B.1	TRUE	0	0	0	-	-	-
Sample45_L1	Sample45_L2-O	Lab1 vs Lab2-Original	100	B.1.1.317	B.1.1.317	TRUE	0	0	0	-	-	-
Sample46_L1	Sample46_L2-O	Lab1 vs Lab2-Original	100	B.1.1.28	B.1.1.28	TRUE	0	0	0	-	-	-
Sample47_L1	Sample47_L2-O	Lab1 vs Lab2-Original	99.98	D.2	D.2	TRUE	6	6	0	R2076G; Y4608T; Y5619T; Y5673C; Y6701C; S8747G	R2076G; Y4608T; Y5619T; Y5673C; Y6701C; S8747G	-
Sample48_L1	Sample48_L2-O	Lab1 vs Lab2-Original	99.97	B.1.1.284	B.1.1.284	TRUE	8	7	1	Y2910C; Y8076C; R14184A; T22023C; Y22620C; R26075A; Y26459T; Y26876C	Y2910C; Y8076C; R14184A; Y22620C; R26075A; Y26459T; Y26876C	T22023C
Sample49_L1	Sample49_L2-O	Lab1 vs Lab2-Original	100	B.1.1	B.1.1	TRUE	0	0	0	-	-	-
Sample50_L1	Sample50_L2-O	Lab1 vs Lab2-Original	99.99	D.2	D.2	TRUE	4	3	1	T27995C; R28884A; R28885A; S28886C	R28884A; R28885A; S28886C	T27995C
Sample51_L2-O	Sample51_L1	Lab1 vs Lab2-Original	100	B.1	B.1	TRUE	0	0	0	-	-	-
Sample52_L2-O	Sample52_L1	Lab1 vs Lab2-Original	99.9965994491108	B.1	B.1	TRUE	1	1	0	C3176Y	C3176Y	-
Sample53_L1	Sample53_L2-O	Lab1 vs Lab2-Original	100	B.1	B.1	TRUE	0	0	0	-	-	-
Sample54_L1	Sample54_L2-O	Lab1 vs Lab2-Original	99.9965994491108	B.1.1.431	B.1.1.431	TRUE	1	1	0	Y6504C	Y6504C	-
Sample55_L1	Sample55_L2-O	Lab1 vs Lab2-Original	99.9965994491108	B.1	B.1	TRUE	1	1	0	S6527G	S6527G	-
Sample56_L2-O	Sample56_L1	Lab1 vs Lab2-Original	100	D.2	D.2	TRUE	0	0	0	-	-	-
Sample57_L1	Sample57_L2-O	Lab1 vs Lab2-Original	100	B.1.240	B.1.240	TRUE	0	0	0	-	-	-
Sample58_L2-O	Sample58_L1	Lab1 vs Lab2-Original	100	B.1.1	B.1.1	TRUE	0	0	0	-	-	-
Sample59_L1	Sample59_L2-O	Lab1 vs Lab2-Original	99.99	B.1.1.25	B.1.1.25	TRUE	3	3	0	Y5748T; Y13038C; K22664T	Y5748T; Y13038C; K22664T	-
Sample60_L2-O	Sample60_L1	Lab1 vs Lab2-Original	99.996599102163	B.1.1.216	B.1.1.216	TRUE	1	1	0	G2642R	G2642R	-
Sample61_L1	Sample61_L2-O	Lab1 vs Lab2-Original	100	B.1.1.353	B.1.1.353	TRUE	0	0	0	-	-	-
Sample62_L1	Sample62_L2-O	Lab1 vs Lab2-Original	100	B.1.258.9	B.1.258.9	TRUE	0	0	0	-	-	-
Sample63_L2-O	Sample63_L1	Lab1 vs Lab2-Original	99.9965994491108	B.1.36.1	B.1.36.1	TRUE	1	1	0	C2623Y	C2623Y	-
Sample64_L1	Sample64_L2-O	Lab1 vs Lab2-Original	100	B.1.36	B.1.36	TRUE	0	0	0	-	-	-
Sample65_L2-O	Sample65_L1	Lab1 vs Lab2-Original	100	B.1.1	B.1.1	TRUE	0	0	0	-	-	-
Sample66_L2-O	Sample66_L1	Lab1 vs Lab2-Original	100	D.2	D.2	TRUE	0	0	0	-	-	-
Sample67_L2-O	Sample67_L1	Lab1 vs Lab2-Original	99.9965994491108	B.1.564.1	B.1.564.1	TRUE	1	1	0	T10711K	T10711K	-
Sample68_L2-O	Sample68_L1	Lab1 vs Lab2-Original	99.9965994491108	B.1.160	B.1.160	TRUE	1	1	0	T26026W	T26026W	-
Sample69_L1	Sample69_L2-O	Lab1 vs Lab2-Original	100	B.1.36	B.1.36	TRUE	0	0	0	-	-	-
Sample70_L1	Sample70_L2-O	Lab1 vs Lab2-Original	99.9965994491108	B.1.221	B.1.221	TRUE	1	1	0	R17677A	R17677A	-
Sample71_L1	Sample71_L2-O	Lab1 vs Lab2-Original	100	B.1.2	B.1.2	TRUE	0	0	0	-	-	-
Sample72_L1	Sample72_L2-O	Lab1 vs Lab2-Original	100	B.1.1.28	B.1.1.28	TRUE	0	0	0	-	-	-
