## Supplementary Table S3 for "Assessment of inter-laboratory differences in SARS-CoV-2 consensus genome assemblies between public health laboratories in Australia"

Sample_Triplet	Triplet_Clade	Tips_in_Clade	Clade_Support
Sample1_L1; Sample1_L2-N; Sample1_L2-O	TRUE	3	100
Sample10_L1; Sample10_L2-N; Sample10_L2-O	FALSE	6	97
Sample11_L1; Sample11_L2-N; Sample11_L2-O	TRUE	3	98
Sample12_L1; Sample12_L2-N; Sample12_L2-O	TRUE	3	99
Sample13_L1; Sample13_L2-N; Sample13_L2-O	TRUE	3	98
Sample14_L1; Sample14_L2-N; Sample14_L2-O	TRUE	3	98
Sample15_L1; Sample15_L2-N; Sample15_L2-O	TRUE	3	99
Sample16_L1; Sample16_L2-N; Sample16_L2-O	TRUE	3	100
Sample17_L1; Sample17_L2-N; Sample17_L2-O	TRUE	3	100
Sample18_L1; Sample18_L2-N; Sample18_L2-O	TRUE	3	98
Sample19_L1; Sample19_L2-N; Sample19_L2-O	TRUE	3	100
Sample2_L1; Sample2_L2-N; Sample2_L2-O	TRUE	3	100
Sample20_L1; Sample20_L2-N; Sample20_L2-O	FALSE	15	7
Sample21_L1; Sample21_L2-N; Sample21_L2-O	FALSE	6	100
Sample22_L1; Sample22_L2-N; Sample22_L2-O	FALSE	5	73
Sample23_L1; Sample23_L2-N; Sample23_L2-O	TRUE	3	100
Sample24_L1; Sample24_L2-N; Sample24_L2-O	TRUE	3	98
Sample25_L1; Sample25_L2-N; Sample25_L2-O	TRUE	3	98
Sample26_L1; Sample26_L2-N; Sample26_L2-O	TRUE	3	98
Sample27_L1; Sample27_L2-N; Sample27_L2-O	TRUE	3	99
Sample28_L1; Sample28_L2-N; Sample28_L2-O	TRUE	3	100
Sample29_L1; Sample29_L2-N; Sample29_L2-O	FALSE	4	30
Sample3_L1; Sample3_L2-N; Sample3_L2-O	TRUE	3	100
Sample30_L1; Sample30_L2-N; Sample30_L2-O	TRUE	3	100
Sample31_L1; Sample31_L2-N; Sample31_L2-O	FALSE	6	100
Sample32_L1; Sample32_L2-N; Sample32_L2-O	FALSE	6	100
Sample33_L1; Sample33_L2-N; Sample33_L2-O	TRUE	3	100
Sample34_L1; Sample34_L2-N; Sample34_L2-O	FALSE	9	61
Sample35_L1; Sample35_L2-N; Sample35_L2-O	TRUE	3	100
Sample36_L1; Sample36_L2-N; Sample36_L2-O	TRUE	3	100
Sample37_L1; Sample37_L2-N; Sample37_L2-O	FALSE	4	57
Sample38_L1; Sample38_L2-N; Sample38_L2-O	TRUE	3	100
Sample39_L1; Sample39_L2-N; Sample39_L2-O	TRUE	3	100
Sample4_L1; Sample4_L2-N; Sample4_L2-O	TRUE	3	98
Sample40_L1; Sample40_L2-N; Sample40_L2-O	TRUE	3	100
Sample41_L1; Sample41_L2-N; Sample41_L2-O	TRUE	3	100
Sample42_L1; Sample42_L2-N; Sample42_L2-O	TRUE	3	99
Sample43_L1; Sample43_L2-N; Sample43_L2-O	TRUE	3	100
Sample44_L1; Sample44_L2-N; Sample44_L2-O	TRUE	3	99
Sample45_L1; Sample45_L2-N; Sample45_L2-O	TRUE	3	100
Sample46_L1; Sample46_L2-N; Sample46_L2-O	TRUE	3	100
Sample47_L1; Sample47_L2-N; Sample47_L2-O	TRUE	3	98
Sample48_L1; Sample48_L2-N; Sample48_L2-O	TRUE	3	100
Sample49_L1; Sample49_L2-N; Sample49_L2-O	TRUE	3	100
Sample5_L1; Sample5_L2-N; Sample5_L2-O	TRUE	3	97
Sample50_L1; Sample50_L2-N; Sample50_L2-O	TRUE	3	100
Sample51_L1; Sample51_L2-N; Sample51_L2-O	TRUE	3	100
Sample52_L1; Sample52_L2-N; Sample52_L2-O	TRUE	3	97
Sample53_L1; Sample53_L2-N; Sample53_L2-O	TRUE	3	100
Sample54_L1; Sample54_L2-N; Sample54_L2-O	TRUE	3	100
Sample55_L1; Sample55_L2-N; Sample55_L2-O	TRUE	3	100
Sample56_L1; Sample56_L2-N; Sample56_L2-O	TRUE	3	98
Sample57_L1; Sample57_L2-N; Sample57_L2-O	TRUE	3	100
Sample58_L1; Sample58_L2-N; Sample58_L2-O	TRUE	3	100
Sample59_L1; Sample59_L2-N; Sample59_L2-O	TRUE	3	100
Sample6_L1; Sample6_L2-N; Sample6_L2-O	TRUE	3	100
Sample60_L1; Sample60_L2-N; Sample60_L2-O	TRUE	3	100
Sample61_L1; Sample61_L2-N; Sample61_L2-O	TRUE	3	100
Sample62_L1; Sample62_L2-N; Sample62_L2-O	TRUE	3	100
Sample63_L1; Sample63_L2-N; Sample63_L2-O	TRUE	3	100
Sample64_L1; Sample64_L2-N; Sample64_L2-O	TRUE	3	100
Sample65_L1; Sample65_L2-N; Sample65_L2-O	TRUE	3	100
Sample66_L1; Sample66_L2-N; Sample66_L2-O	TRUE	3	100
Sample67_L1; Sample67_L2-N; Sample67_L2-O	TRUE	3	100
Sample68_L1; Sample68_L2-N; Sample68_L2-O	TRUE	3	100
Sample69_L1; Sample69_L2-N; Sample69_L2-O	TRUE	3	99
Sample7_L1; Sample7_L2-N; Sample7_L2-O	TRUE	3	99
Sample70_L1; Sample70_L2-N; Sample70_L2-O	TRUE	3	100
Sample71_L1; Sample71_L2-N; Sample71_L2-O	TRUE	3	97
Sample72_L1; Sample72_L2-N; Sample72_L2-O	TRUE	3	100
Sample8_L1; Sample8_L2-N; Sample8_L2-O	FALSE	4	28
Sample9_L1; Sample9_L2-N; Sample9_L2-O	TRUE	3	100
